# Disentangling the link between maternal influences on birth weight and disease risk in 36,211 genotyped mother-child pairs

**DOI:** 10.1101/2023.10.17.23297154

**Authors:** Jaakko T. Leinonen, FinnGen, Matti Pirinen, Taru Tukiainen

## Abstract

Epidemiological studies have robustly linked lower birth weight to later-life disease risks. These observations may reflect the adverse impact of intrauterine growth restriction on a child’s health. However, causal evidence supporting such a mechanism in humans is largely lacking.

Using Mendelian Randomization and 36,211 genotyped mother-child pairs from the FinnGen study, we assessed the relationship between intrauterine growth restriction and five common health outcomes (coronary heart disease (CHD), hypertension, statin use, type 2 diabetes and cancer). We proxied intrauterine growth restriction with polygenic scores for maternal effects on birth weight and took into account transmission of genetic variants between a mother and a child in the analyses.

We find limited evidence for contribution of normal variation in maternally influenced intrauterine growth on later-life disease. Instead, we find support for genetic pleiotropy in the child genome linking birth weight to CHD and hypertension. Our study illustrates the opportunities that data from genotyped parent-child pairs from a population-based biobank provides for addressing causality of maternal influences.
