## Supplementary Tables 1-9 for "Disentangling the link between maternal influences on birth weight and disease risk in 36,211 genotyped mother-child pairs"

### Sheet: Sheet1
Supplementary tables 1-9
TableS1. Effect of the four different birth weight PGSs on measured own or child birth weight in FinnGen R10.
TableS2. Association of one's own birth weight PGSs with disease risk in FinnGen R10
TableS3. Simulations of true vs. observed maternal effects under different models, combined with estimates of power to detect statistically significant associations with the chosen effect sizes.
TableS4. Results from mother-child pairs, regressing maternal PGSs for birth weight with disease risk in the children, with and without adjusting for child/mother genetics (N=36,211).
TableS5. Effect of PGS on disease risk in the mother-child pairs using only one child per mother (N=28,792), in unrelated mother-child pairs (N=22,454) and adjusting the original results with a PGS for gestational length (N=36,211).
TableS6. Results from father-child pairs, regressing maternal PGSs for birth weight with disease risk in the children, adjusting for paternal/child genetics (N=31,775).
TableS7. SNPs for MBW-29
TableS8. SNPs for BW-68
TableS9. SNPs for BW-201

### Sheet: TableS1
Supplementary Table 1. Effect of the different birth weight PGSs on measured own or child birth weight in FinnGen.
Phenotype	Dataset	N	PGSs for maternal effects on birth weight						PGSs containing variants with both maternal and fetal effects
			BW31			MEBW			BW71			BW205
			Effect (SE)	R2*	P	Effect (SE)	R2*	P	Effect (SE)	R2*	P	Effect (SE)	R2*	P
Own birth weight (g)	FinnGen R10	39578	27.46 (2.73)	0.0024	1.1e-23	37.95 (2.75)	0.0047	3.4e-43	44.69 (2.73)	0.0066	6.7e-60	80.81 (2.70)	0.0218	6.5e-195
Own birth weight (g)	Mother-child	9257	25.78 (5.84)	0.0019	1.2e-05	34.49 (5.92)	0.0035	5.9e-09	39.14 (5.92)	0.0045	4.0e-11	87.51 (5.89)	0.0229	4.3e-16
Own birth weight (g)	Father-child	5740	24.87 (7.37)	0.0030	0.000744	34.14 (7.29)	0.0036	2.9e-06	31.78 (7.38)	0.0018	1.6e-05	78.12 (7,38)	0.0188	5.8e-26
Child birth weight (g)	Mother-child	9257	40.85 (5.91)	0.0050	4.2e-12	66.89 (5.90)	0.0134	1.7e-29	49.59 (5.87)	0.0075	2.6e-17	65.89 (5.91)	0.0130	1.0e-28
Child birth weight (g)	Father-child	5740	2.33 (7.52)	-0.0002	0.752	-0.43 (7.31)	-0.0002	0.950	12.08 (7.37)	0.0003	0.101	37.08 (7.42)	0.0041	6.2e-07
Own birth weight (g) (Adj)	Mother-child	9257	6.93 (6.82)	0.0000	0.309	1.53 (6.80)	-0.0001	0.821	18.21 (6.88)	0.0006	0.00814	72.79 (6.77)	0.0118	1.9e-26
Own birth weight (g) (Adj)	Father-child	5740	30.61 (8.36)	0.0021	0.000254	47.78 (8.56)	0.0051	2.7e-08	34.28 (8.48)	0.0026	5.3e-05	78.97 (8.47)	0.0145	1.7e-20
Child birth weight (g) (Adj)	Mother-child	9257	37.54 (6.86)	0.0031	4.4e-08	66.06 (6.82)	0.0100	4.3e-22	40.53 (6.85)	0.0036	3.3e-09	29.79 (6.77)	0.0019	1.0e-05
Child birth weight (g) (Adj)	Father-child	5740	-12.39 (8.53)	0.0002	0.147	-25.80 (8.60)	0.0014	0.00271	-5.04 (8.50)	-0.0001	0.552	-1.79 (8.47)	-0.0002	0.832
The data is based on participants from FinnGen R10, and the identified parent-child pairs within the dataset with available measured birth weight data. The birth weight data is sourced from the national medical birth register, which has been collected since 1987. The effect units correspond to an increase in birth weight (in grams) per 1 standard deviation increase in a birth weight polygenic sco…

### Sheet: TableS2
Supplementary Table 2. Association of one's own birth weight PGSs with disease risk in FinnGen R10
Phenotype	Dataset	N cases	PGSs for maternal effects on birth weight						PGSs containing variants with both maternal and fetal effects
			BW31			MEBW			BW71			BW205
			Effect	SE	P	Effect	SE	P	Effect	SE	P	Effect	SE	P
CHD	FinnGen R10	46959	-0.035	0.005	3.6e-11	-0.042	0.005	1.5e-15	-0.026	0.005	1.2e-06	-0.032	0.005	3.4e-09
Statin use	FinnGen R10	65013	-0.022	0.004	1.3e-09	-0.017	0.004	5.3e-06	-0.028	0.004	1.8e-13	-0.040	0.004	3.7e-26
Hypertension	FinnGen R10	144672	-0.047	0.005	5.9e-26	-0.039	0.005	4.6e-18	-0.045	0.005	2.4e-23	-0.034	0.005	5.6e-14
T2D	FinnGen R10	123061	0.019	0.004	8.5e-06	0.037	0.004	8.4e-17	-0.019	0.005	1.7e-05	-0.036	0.005	4.0e-16
Cancer	FinnGen R10	87530	0.009	0.004	0.0279	0.012	0.004	0.00437	0.015	0.004	3.8e-04	0.010	0.004	0.0209
CHD*	FinnGen R10	3551	-0.060	0.031	0.000839	-0.026	0.018	0.156	-0.044	0.018	0.0148	-0.038	0.018	0.0353
Statin use*	FinnGen R10	16642	-0.034	0.032	0.000383	-0.009	0.010	0.389	-0.034	0.010	0.000464	-0.048	0.010	8.2e-07
Hypertension*	FinnGen R10	13428	-0.041	0.033	0.000132	-0.051	0.011	1.7e-06	-0.045	0.011	2.4e-05	-0.034	0.011	0.00140
T2D*	FinnGen R10	8702	0.033	0.034	0.00410	0.043	0.012	0.000199	-0.012	0.012	0.306	-0.032	0.012	0.00577
Cancer*	FinnGen R10	9947	0.012	0.035	0.280	0.012	0.011	0.293	0.027	0.011	0.0148	0.008	0.011	0.451
The table shows N cases in FinnGen R10, and effect sizes (logOR) and P values for association between the four different polygenic scores (PGS) and disease enpoints. The results show how one's own PGS associates with the studied endpoints. Note that in case of the PGSs for maternal effects on birth weight (MBW-29 and MBW-GW), the association between a PGS and a disease can suggest that 1) the dis…

### Sheet: TableS3
Supplementary Table 3. Simulations of true vs. observed maternal effects under different models, combined with estimates of power to detect statistically significant associations with the chosen effect sizes.
N cases = 6150
Model	True logOR offspring	True logOR mother	Observed logOR mother, adjusted	Observed logOR mother, unadjusted	SE, adjusted model	SE, unadjusted model	Pval, adjusted model	Pval, unadjusted model	Power, adjusted model	Power, unadjusted model
Maternal effect	0.000	0.100	0.099	0.100	0.020	0.017	9.0e-06	1.83e-08	1	1
Maternal effect	0.000	0.050	0.050	0.049	0.019	0.016	0.0282	0.0121	0.873	0.92
Child effect	0.100	0.000	-0.000	0.051	0.000	0.018	0.492	0.016	0.064	0.95
Child effect	0.050	0.000	0.000	0.026	0.000	0.014	0.495	0.186	0.055	0.45
Both effects	0.050	0.050	0.049	0.074	0.018	0.019	0.028	0.000442	0.868	1
Both effects	0.100	0.100	0.100	0.149	0.020	0.017	3.1e-06	3.76e-18	1	1
Opposite effects	0.050	-0.050	-0.050	-0.024	0.019	0.014	0.0267	0.208	0.879	0.47
Opposite effects	0.100	-0.100	-0.099	-0.048	0.020	0.018	4.6e-06	0.028	1	0.94
N cases = 4700
Model	True logOR offspring	True logOR mother	Observed logOR mother, adjusted	Observed logOR mother, unadjusted	SE, adjusted model	SE, unadjusted model	Pval, adjusted model	Pval, unadjusted model	Power, adjusted model	Power, unadjusted model
Maternal effect	0.000	0.100	0.101	0.099	0.022	0.019	3.7e-05	7.29e-07	1	1
Maternal effect	0.000	0.050	0.050	0.050	0.021	0.017	0.0498	0.0164	0.783	0.93
Child effect	0.100	0.000	0.000	0.051	0.000	0.018	0.491	0.0182	0.046	0.9
Child effect	0.050	0.000	0.000	0.026	0.000	0.014	0.499	0.193	0.038	0.39
Both effects	0.050	0.050	0.050	0.076	0.020	0.019	0.0466	0.000256	0.785	1
Both effects	0.100	0.100	0.100	0.151	0.024	0.019	0.00123	1.11e-14	1	1
Opposite effects	0.050	-0.050	-0.050	-0.026	0.020	0.015	0.0491	0.197	0.794	0.35
Opposite effects	0.100	-0.100	-0.100	-0.052	0.023	0.019	4.8e-05	0.0209	1	0.87
N cases = 2800
Model	True logOR offspring	True logOR mother	Observed logOR mother, adjusted	Observed logOR mother, unadjusted	SE, adjusted model	SE, unadjusted model	Pval, adjusted model	Pval, unadjusted model	Power, adjusted model	Power, unadjusted model
Maternal effect	0.000	0.100	0.100	0.100	0.028	0.029	0.00190	0.00278	1	0.98
Maternal effect	0.000	0.050	0.050	0.052	0.024	0.021	0.116	0.0482	0.602	0.8
Child effect	0.100	0.000	-0.000	0.048	0.001	0.021	0.481	0.0677	0.051	0.67
Child effect	0.050	0.000	-0.001	0.028	0.001	0.017	0.492	0.263	0.320	0.32
Both effects	0.050	0.050	0.050	0.072	0.024	0.022	0.117	0.00451	0.601	0.98
Both effects	0.100	0.100	0.100	0.148	0.027	0.023	0.00112	2.07e-09	1	1
Opposite effects	0.050	-0.050	-0.049	-0.024	0.024	0.016	0.126	0.297	0.567	0.24
Opposite effects	0.100	-0.100	-0.101	-0.049	0.029	0.021	0.00191	0.0686	0.99	0.73
N cases = 1000
Model	True logOR offspring	True logOR mother	Observed logOR mother, adjusted	Observed logOR mother, unadjusted	SE, adjusted model	SE, unadjusted model	Pval, adjusted model	Pval, unadjusted model	Power, adjusted model	Power, unadjusted model
Maternal effect	0.000	0.100	0.098	0.103	0.041	0.037	0.0591	0.0212	0.76	0.91
Maternal effect	0.000	0.050	0.050	0.054	0.032	0.030	0.236	0.208	0.266	0.42
Child effect	0.100	0.000	0.000	0.050	0.000	0.030	0.552	0.245	0.039	0.33
Child effect	0.050	0.000	0.000	0.027	0.000	0.020	0.467	0.409	0.045	0.12
Both effects	0.050	0.050	0.050	0.078	0.031	0.034	0.282	0.0782	0.275	0.69
Both effects	0.100	0.100	0.098	0.150	0.041	0.036	0.0491	0.000164	0.761	1
Opposite effects	0.050	-0.050	-0.049	-0.024	0.031	0.019	0.264	0.434	0.256	0.14
Opposite effects	0.100	-0.100	-0.097	-0.047	0.041	0.028	0.0412	0.247	0.737	0.31
Power indicates the ability to detect statistically significant effects (p<0.05) in the analyses under the assumptions of 36,211 mother-child pairs and cases ranging from 1,000 to 6,150, with true logOR effect sizes of 0.1 and 0.05. The simulations were based on assumptions of four different possible models. These models include explaining the child phenotype either with 1) only maternal effects …

### Sheet: TableS4
Supplementary Table 4. Results from mother-child pairs, regressing maternal PGSs for birth weight with disease risk in the children, with and without adjusting for child/mother genetics.
					PGSs for maternal effects on birth weight												PGSs containing variants with both maternal and fetal effects on birth weight
Phenotype	N cases	Data	PGS from	Both mother and child PGS included	MBW-29						MBW-GW						BW-68						BW-201
					Effect	SE	P	OR	CI_lower	CI_upper	Effect	SE	P	OR	CI_lower	CI_upper	Effect	SE	P	OR	CI_lower	CI_upper	Effect	SE	P	OR	CI_lower	CI_upper
CHD	996	Mother-child pairs	Mother	No	-0.088	0.033	0.00890	0.916	0.858	0.977	-0.036	0.034	0.294	0.965	0.902	1.031	-0.050	0.033	0.136	0.951	0.892	1.015	-0.052	0.033	0.119	0.949	0.89	1.013
Hypertension	4738	Mother-child pairs	Mother	No	-0.028	0.018	0.101	0.972	0.939	1.007	-0.021	0.018	0.238	0.979	0.945	1.014	-0.017	0.018	0.332	0.983	0.949	1.018	-0.014	0.018	0.421	0.986	0.952	1.022
Statin use	6150	Mother-child pairs	Mother	No	-0.038	0.016	0.0162	0.963	0.933	0.993	-0.032	0.016	0.0450	0.969	0.939	0.999	-0.004	0.016	0.760	0.996	0.965	1.028	-0.014	0.016	0.357	0.986	0.956	1.018
T2D	2841	Mother-child pairs	Mother	No	-0.006	0.021	0.753	0.994	0.954	1.036	0.030	0.021	0.149	1.03	0.989	1.074	-0.000	0.021	0.994	1	0.96	1.042	-0.031	0.021	0.132	0.969	0.93	1.01
Cancer	2790	Mother-child pairs	Mother	No	0.040	0.021	0.0493	1.041	0.999	1.085	-0.017	0.021	0.404	0.983	0.943	1.024	0.033	0.021	0.119	1.034	0.992	1.077	0.010	0.021	0.632	1.01	0.969	1.052
CHD	996	Mother-child pairs	Child	No	-0.145	0.033	1.49e-05	0.865	0.811	0.923	-0.028	0.034	0.409	0.972	0.91	1.039	-0.090	0.034	0.00769	0.914	0.855	0.977	-0.087	0.034	0.0102	0.917	0.858	0.98
Hypertension	4738	Mother-child pairs	Child	No	-0.040	0.017	0.0222	0.961	0.929	0.993	-0.038	0.017	0.0305	0.963	0.931	0.995	-0.027	0.018	0.130	0.973	0.94	1.008	-0.024	0.018	0.176	0.976	0.942	1.011
Statin use	6150	Mother-child pairs	Child	No	-0.035	0.016	0.0241	0.966	0.936	0.996	-0.036	0.016	0.0225	0.965	0.935	0.995	-0.006	0.016	0.687	0.994	0.963	1.026	-0.032	0.016	0.0407	0.969	0.939	0.999
T2D	2841	Mother-child pairs	Child	No	0.011	0.020	0.579	1.011	0.972	1.051	0.074	0.021	0.000365	1.077	1.033	1.122	-0.025	0.021	0.225	0.975	0.936	1.016	-0.068	0.021	0.000949	0.934	0.897	0.974
Cancer	2790	Mother-child pairs	Child	No	0.050	0.021	0.0154	1.051	1.009	1.095	0.024	0.021	0.261	1.024	0.983	1.067	0.028	0.021	0.181	1.028	0.987	1.072	0.023	0.021	0.268	1.023	0.982	1.066
CHD	996	Mother-child pairs	Mother	Yes	-0.020	0.039	0.601	0.98	0.908	1.058	-0.028	0.039	0.463	0.972	0.901	1.05	-0.006	0.039	0.879	0.994	0.921	1.073	-0.013	0.038	0.731	0.987	0.916	1.063
Hypertension	4738	Mother-child pairs	Mother	Yes	-0.012	0.020	0.568	0.988	0.95	1.028	-0.002	0.020	0.915	0.998	0.96	1.038	-0.005	0.020	0.803	0.995	0.957	1.035	-0.003	0.020	0.873	0.997	0.959	1.037
Statin use	6150	Mother-child pairs	Mother	Yes	-0.027	0.018	0.141	0.973	0.94	1.008	-0.018	0.018	0.323	0.982	0.948	1.017	-0.002	0.018	0.905	0.998	0.963	1.034	0.002	0.018	0.924	1.002	0.967	1.038
T2D	2841	Mother-child pairs	Mother	Yes	-0.016	0.024	0.493	0.984	0.939	1.032	-0.010	0.024	0.679	0.99	0.945	1.038	0.016	0.024	0.486	1.016	0.969	1.065	0.003	0.024	0.896	1.003	0.957	1.051
Cancer	2790	Mother-child pairs	Mother	Yes	0.021	0.024	0.384	1.021	0.974	1.07	-0.039	0.024	0.105	0.962	0.918	1.008	0.024	0.024	0.304	1.024	0.977	1.074	-0.002	0.024	0.938	0.998	0.952	1.046
CHD	996	Mother-child pairs	Child	Yes	-0.135	0.039	0.000470	0.874	0.809	0.943	-0.014	0.039	0.730	0.986	0.914	1.064	-0.087	0.039	0.0268	0.917	0.849	0.989	-0.080	0.039	0.0384	0.923	0.855	0.996
Hypertension	4738	Mother-child pairs	Child	Yes	-0.042	0.020	0.0322	0.959	0.922	0.997	-0.037	0.020	0.0693	0.964	0.927	1.002	-0.024	0.020	0.236	0.976	0.939	1.015	-0.022	0.020	0.271	0.978	0.941	1.017
Statin use	6150	Mother-child pairs	Child	Yes	-0.022	0.018	0.226	0.978	0.944	1.013	-0.027	0.018	0.141	0.973	0.94	1.008	-0.005	0.018	0.779	0.995	0.961	1.031	-0.033	0.018	0.0672	0.968	0.934	1.002
T2D	2841	Mother-child pairs	Child	Yes	0.019	0.024	0.410	1.019	0.972	1.068	0.079	0.024	0.00101	1.082	1.032	1.134	-0.033	0.024	0.162	0.968	0.923	1.014	-0.070	0.024	0.00322	0.932	0.89	0.977
Cancer	2790	Mother-child pairs	Child	Yes	0.040	0.024	0.0961	1.041	0.993	1.091	0.044	0.024	0.0739	1.045	0.997	1.095	0.016	0.024	0.520	1.016	0.969	1.065	0.024	0.024	0.316	1.024	0.977	1.074
The table provides a summary of the main analyses, presenting associations between four distinct birth weight Polygenic Scores (PGSs) from both mothers and children and disease risk in children. The table includes log odds ratio (logOR), standard error (SE), p-value (P), odds ratio (OR), and the corresponding 95% confidence interval (CI) for the OR. The results are presented in two models: an una…

### Sheet: TableS5
Supplementary Table 5. Effect of PGS on disease risk in the mother-child pairs using only one child per mother (N=28,792), in unrelated mother-child pairs (N=22,454) and adjusting the original results with a PGS for gestational length (N=36,211).
					PGSs for maternal effects on birth weight						PGSs containing variants with both maternal and fetal effects on birth weight
Phenotype	N cases	Data	PGS from	Both mother and child PGS included	MBW-29			MBW-GW			BW-68			BW-201
					Effect	SE	P	Effect	SE	P	Effect	SE	P	Effect	SE	P
CHD	683	MC-pairs, one-child	Mother	Yes	-0.015	0.046	0.742	-0.042	0.047	0.367	0.008	0.046	0.856	0.009	0.046	0.837
Hypertension	3487	MC-pairs, one-child	Mother	Yes	-0.024	0.023	0.304	-0.014	0.024	0.545	-0.013	0.023	0.583	-0.004	0.023	0.856
Statin use	4488	MC-pairs, one-child	Mother	Yes	-0.032	0.021	0.131	-0.028	0.021	0.182	0.004	0.021	0.862	-0.003	0.021	0.872
T2D	2180	MC-pairs, one-child	Mother	Yes	0.001	0.024	0.974	-0.023	0.027	0.392	0.037	0.027	0.169	0.010	0.027	0.702
Cancer	2196	MC-pairs, one-child	Mother	Yes	0.033	0.025	0.224	-0.051	0.027	0.0625	0.027	0.027	0.309	0.004	0.027	0.884
CHD	683	MC-pairs, one-child	Child	Yes	-0.146	0.026	0.00154	-0.010	0.047	0.837	-0.096	0.047	0.0400	-0.086	0.047	0.0645
Hypertension	3487	MC-pairs, one-child	Child	Yes	-0.027	0.028	0.242	-0.017	0.024	0.472	-0.028	0.023	0.229	-0.031	0.023	0.188
Statin use	4488	MC-pairs, one-child	Child	Yes	-0.015	0.027	0.489	-0.006	0.021	0.777	-0.002	0.021	0.925	-0.024	0.021	0.247
T2D	2180	MC-pairs, one-child	Child	Yes	0.019	0.029	0.468	0.105	0.027	0.000114	-0.038	0.027	0.159	-0.071	0.027	0.00839
Cancer	2196	MC-pairs, one-child	Child	Yes	0.042	0.030	0.116	0.054	0.027	0.0475	0.025	0.027	0.357	0.023	0.027	0.403
CHD	638	MC-pairs, unrelated	Mother	Yes	-0.008	0.047	0.870	0.012	0.049	0.810	-0.029	0.048	0.544	0.041	0.048	0.394
Hypertension	3072	MC-pairs, unrelated	Mother	Yes	-0.026	0.025	0.317	-0.023	0.026	0.363	-0.032	0.025	0.208	-0.003	0.025	0.909
Statin use	4015	MC-pairs, unrelated	Mother	Yes	-0.046	0.023	0.0416	-0.028	0.023	0.224	-0.027	0.023	0.241	-0.003	0.023	0.882
T2D	1922	MC-pairs, unrelated	Mother	Yes	0.011	0.029	0.688	0.015	0.029	0.600	0.021	0.029	0.472	-0.005	0.029	0.849
Cancer	1936	MC-pairs, unrelated	Mother	Yes	0.007	0.029	0.802	-0.025	0.029	0.390	-0.004	0.029	0.892	-0.007	0.029	0.801
CHD	638	MC-pairs, unrelated	Child	Yes	-0.188	0.048	0.000101	-0.014	0.049	0.783	-0.135	0.049	0.00616	-0.155	0.049	0.00144
Hypertension	3072	MC-pairs, unrelated	Child	Yes	-0.009	0.025	0.727	-0.009	0.026	0.735	0.015	0.025	0.544	-0.006	0.023	0.780
Statin use	4015	MC-pairs, unrelated	Child	Yes	0.006	0.023	0.775	-0.006	0.023	0.779	0.048	0.023	0.03510	-0.007	0.025	0.794
T2D	1922	MC-pairs, unrelated	Child	Yes	0.024	0.029	0.404	0.098	0.029	0.000918	-0.005	0.029	0.854	-0.046	0.029	0.113
Cancer	1936	MC-pairs, unrelated	Child	Yes	0.049	0.029	0.0859	0.021	0.029	0.477	0.028	0.029	0.337	0.023	0.029	0.419
CHD	996	Mother-child pairs (GL)	Mother	Yes	-0.022	0.040	0.583	-0.013	0.039	0.741	-0.001	0.039	0.977	-0.013	0.038	0.734
Hypertension	4738	Mother-child pairs (GL)	Mother	Yes	0.001	0.021	0.948	-0.008	0.020	0.686	-0.004	0.020	0.862	0.000	0.020	0.987
Statin use	6150	Mother-child pairs (GL)	Mother	Yes	-0.015	0.019	0.401	-0.026	0.018	0.161	-0.002	0.018	0.923	0.003	0.018	0.862
T2D	2841	Mother-child pairs (GL)	Mother	Yes	-0.004	0.024	0.865	-0.012	0.024	0.617	0.022	0.024	0.363	0.003	0.024	0.903
Cancer	2790	Mother-child pairs (GL)	Mother	Yes	-0.036	0.024	0.136	0.024	0.024	0.323	0.026	0.024	0.288	-0.002	0.024	0.937
CHD	996	Mother-child pairs (GL)	Child	Yes	-0.138	0.039	0.00038	-0.031	0.040	0.447	-0.089	0.040	0.0248	-0.086	0.039	0.0279
Hypertension	4738	Mother-child pairs (GL)	Child	Yes	-0.034	0.020	0.0912	-0.035	0.021	0.089	-0.023	0.020	0.262	-0.025	0.020	0.227
Statin use	6150	Mother-child pairs (GL)	Child	Yes	-0.021	0.018	0.258	-0.025	0.019	0.179	-0.006	0.018	0.742	-0.032	0.018	0.0761
T2D	2841	Mother-child pairs (GL)	Child	Yes	0.021	0.024	0.367	0.079	0.025	0.00125	-0.036	0.024	0.134	-0.071	0.024	0.00322
Cancer	2790	Mother-child pairs (GL)	Child	Yes	0.040	0.024	0.0940	0.050	0.025	0.0429	0.017	0.024	0.481	0.022	0.024	0.369
The table provides a summary of the sensitivity analyses in mother-child pairs, presenting associations between four distinct birth weight Polygenic Scores (PGSs) from both mothers and children and disease risk in children. The table includes key statistics such as the log odds ratio (logOR), standard error (SE), p-value (P), odds ratio (OR), and the corresponding 95% confidence interval (CI) for…

### Sheet: TableS6
Supplementary Table 7. Results from father-child pairs, regressing maternal PGSs for birth weight with disease risk in the children, adjusting for paternal/child genetics (N=31,775).
					PGSs for maternal effects on birth weight												PGSs containing variants with both maternal and fetal effects on birth weight
Phenotype	N cases	Data	PGS from	Both father and child PGS included	MBW-29						MBW-GW						BW-68						BW-201
					Effect	SE	P	OR	CI_lower	CI_upper	Effect	SE	P	OR	CI_lower	CI_upper	Effect	SE	P	OR	CI_lower	CI_upper	Effect	SE	P	OR	CI_lower	CI_upper
CHD	922	Father-child pairs	Father	No	-0.040	0.035	0.251	0.961	0.897	1.029	-0.008	0.034	0.809	0.992	0.928	1.06	-0.045	0.034	0.190	0.956	0.894	1.022	-0.031	0.035	0.364	0.969	0.905	1.038
Hypertension	4631	Father-child pairs	Father	No	-0.035	0.018	0.0503	0.966	0.932	1	-0.029	0.018	0.0993	0.971	0.938	1.006	-0.014	0.018	0.419	0.986	0.952	1.022	-0.026	0.018	0.149	0.974	0.941	1.009
Statin use	6118	Father-child pairs	Father	No	-0.004	0.016	0.795	0.996	0.965	1.028	0.019	0.016	0.216	1.019	0.988	1.052	-0.009	0.016	0.586	0.991	0.96	1.023	-0.029	0.016	0.0630	0.971	0.941	1.002
T2D	2678	Father-child pairs	Father	No	-0.008	0.021	0.707	0.992	0.952	1.034	0.040	0.021	0.0586	1.041	0.999	1.085	-0.032	0.021	0.121	0.969	0.929	1.009	-0.041	0.021	0.0498	0.96	0.921	1
Cancer	2966	Father-child pairs	Father	No	0.014	0.020	0.503	1.014	0.975	1.055	-0.007	0.020	0.712	0.993	0.955	1.033	0.019	0.020	0.351	1.019	0.98	1.06	0.033	0.020	0.109	1.034	0.994	1.075
CHD	922	Father-child pairs	Child	No	-0.088	0.035	0.0103	0.916	0.855	0.981	-0.031	0.036	0.364	0.969	0.903	1.04	-0.059	0.035	0.0869	0.943	0.88	1.01	-0.043	0.035	0.210	0.958	0.894	1.026
Hypertension	4631	Father-child pairs	Child	No	-0.056	0.018	0.00170	0.946	0.913	0.979	-0.062	0.018	0.000415	0.94	0.907	0.974	-0.046	0.018	0.00925	0.955	0.922	0.989	-0.031	0.018	0.0787	0.969	0.936	1.004
Statin use	6118	Father-child pairs	Child	No	-0.049	0.016	0.00214	0.952	0.923	0.983	-0.044	0.016	0.00506	0.957	0.927	0.987	-0.034	0.016	0.0307	0.967	0.937	0.997	-0.053	0.016	0.000903	0.948	0.919	0.979
T2D	2678	Father-child pairs	Child	No	0.001	0.021	0.956	1.001	0.961	1.043	0.018	0.021	0.392	1.018	0.977	1.061	-0.043	0.021	0.0397	0.958	0.919	0.998	-0.047	0.021	0.0247	0.954	0.916	0.994
Cancer	2966	Father-child pairs	Child	No	0.035	0.020	0.0888	1.036	0.996	1.077	0.002	0.020	0.922	1.002	0.963	1.042	0.027	0.020	0.179	1.027	0.988	1.068	0.026	0.021	0.209	1.026	0.985	1.069
CHD	922	Father-child pairs	Father	Yes	0.006	0.040	0.878	1.006	0.93	1.088	0.010	0.040	0.800	1.01	0.934	1.092	-0.021	0.040	0.603	0.979	0.905	1.059	-0.013	0.040	0.749	0.987	0.913	1.068
Hypertension	4631	Father-child pairs	Father	Yes	-0.009	0.020	0.636	0.991	0.953	1.031	0.003	0.021	0.876	1.003	0.963	1.045	0.012	0.020	0.563	1.012	0.973	1.053	-0.013	0.021	0.516	0.987	0.947	1.029
Statin use	6118	Father-child pairs	Father	Yes	0.027	0.018	0.144	1.027	0.992	1.064	0.056	0.018	0.00208	1.058	1.021	1.096	0.011	0.018	0.531	1.011	0.976	1.047	-0.004	0.018	0.811	0.996	0.961	1.032
T2D	2678	Father-child pairs	Father	Yes	-0.011	0.024	0.642	0.989	0.944	1.037	0.041	0.024	0.0909	1.042	0.994	1.092	-0.014	0.024	0.551	0.986	0.941	1.034	-0.024	0.025	0.329	0.976	0.93	1.025
Cancer	2966	Father-child pairs	Father	Yes	-0.005	0.024	0.833	0.995	0.949	1.043	-0.011	0.024	0.627	0.989	0.944	1.037	0.007	0.023	0.765	1.007	0.963	1.053	0.026	0.023	0.260	1.026	0.981	1.074
CHD	922	Father-child pairs	Child	Yes	-0.092	0.040	0.021	0.912	0.843	0.986	-0.037	0.040	0.362	0.964	0.891	1.042	-0.049	0.040	0.223	0.952	0.88	1.03	-0.037	0.040	0.354	0.964	0.891	1.042
Hypertension	4631	Father-child pairs	Child	Yes	-0.051	0.021	0.0124	0.95	0.912	0.99	-0.064	0.021	0.00177	0.938	0.9	0.977	-0.052	0.021	0.0111	0.949	0.911	0.989	-0.025	0.021	0.231	0.975	0.936	1.016
Statin use	6118	Father-child pairs	Child	Yes	-0.062	0.018	0.000698	0.94	0.907	0.974	-0.073	0.018	7.1e-05	0.93	0.897	0.963	-0.040	0.018	0.0290	0.961	0.927	0.995	-0.051	0.018	0.00576	0.95	0.917	0.984
T2D	2678	Father-child pairs	Child	Yes	0.007	0.024	0.781	1.007	0.961	1.056	-0.003	0.024	0.902	0.997	0.951	1.045	-0.036	0.024	0.139	0.965	0.92	1.011	-0.036	0.024	0.143	0.965	0.92	1.011
Cancer	2966	Father-child pairs	Child	Yes	0.037	0.024	0.114	1.038	0.99	1.088	0.008	0.024	0.740	1.008	0.962	1.057	0.024	0.024	0.312	1.024	0.977	1.074	0.013	0.024	0.594	1.013	0.967	1.062
The table provides a summary of the sensitivity analyses in father-child pairs, presenting associations between four distinct birth weight Polygenic Scores (PGSs) from both fathers and children and disease risk in children. The table includes key statistics such as the log odds ratio (logOR), standard error (SE), p-value (P), odds ratio (OR), and the corresponding 95% confidence interval (CI) for…

### Sheet: TableS7
SNP	FinnGen SNPid	Effect Allele	Other Allele	FinnGen position
rs10734564	chr11_48138877_A_G	A	G	11_48138877
rs10830963	chr11_92975544_C_G	G	C	11_92975544
rs10895278	chr11_102224604_T_C	C	T	11_102224604
rs11051061	chr12_30761734_G_A	A	G	12_30761734
rs11641308	chr16_75278125_T_C	T	C	16_75278125
rs11778247	chr8_23545865_G_A	G	A	8_23545865
rs12461110	chr19_55809297_G_A	A	G	19_55809297
rs12909648	chr15_85681339_G_A	G	A	15_85681339
rs1533688	chr12_102378967_C_T	C	T	12_102378967
rs17033114	chr12_102729561_T_C	T	C	12_102729561
rs17367504	chr1_11802721_A_G	G	A	1_11802721
rs180438	chr12_46793477_G_A	G	A	12_46793477
rs2189234	chr4_105154341_T_G	G	T	4_105154341
rs2928148	chr15_41109352_G_A	A	G	15_41109352
rs2946179	chr5_158459619_T_C	C	T	5_158459619
rs2967676	chr19_8679402_A_C	A	C	19_8679402
rs2971669	chr7_44192179_C_T	T	C	7_44192179
rs304001	chr19_55912302_G_A	G	A	19_55912302
rs3184504	chr12_111446804_T_C	C	T	12_111446804
rs34471628	chr5_172769749_A_G	A	G	5_172769749
rs3740360	chr10_94265734_A_C	C	A	10_94265734
rs3918226	chr7_150993088_C_T	C	T	7_150993088
rs45446698	chr7_99735325_T_G	G	T	7_99735325
rs4579095	chr4_173805484_A_G	G	A	4_173805484
rs4952673	chr2_43196731_G_A	A	G	2_43196731
rs6440006	chr3_141423849_G_A	A	G	3_141423849
rs6911024	chr6_31400674_T_C	T	C	6_31400674
rs9379084	chr6_7231610_G_A	G	A	6_7231610
rs9851257	chr3_123406864_T_A	T	A	3_123406864

### Sheet: TableS8
SNP	FinnGen SNPid	Effect Allele	Other Allele	FinnGen position
rs10734564	chr11_48138877_A_G	A	G	11_48138877
rs10830963	chr11_92975544_C_G	G	C	11_92975544
rs10895278	chr11_102224604_T_C	C	T	11_102224604
rs11051061	chr12_30761734_G_A	A	G	12_30761734
rs11641308	chr16_75278125_T_C	T	C	16_75278125
rs11778247	chr8_23545865_G_A	G	A	8_23545865
rs12461110	chr19_55809297_G_A	A	G	19_55809297
rs12909648	chr15_85681339_G_A	G	A	15_85681339
rs1533688	chr12_102378967_C_T	C	T	12_102378967
rs17033114	chr12_102729561_T_C	T	C	12_102729561
rs17367504	chr1_11802721_A_G	G	A	1_11802721
rs180438	chr12_46793477_G_A	G	A	12_46793477
rs2189234	chr4_105154341_T_G	G	T	4_105154341
rs2928148	chr15_41109352_G_A	A	G	15_41109352
rs2946179	chr5_158459619_T_C	C	T	5_158459619
rs2967676	chr19_8679402_A_C	A	C	19_8679402
rs2971669	chr7_44192179_C_T	T	C	7_44192179
rs304001	chr19_55912302_G_A	G	A	19_55912302
rs3184504	chr12_111446804_T_C	C	T	12_111446804
rs34471628	chr5_172769749_A_G	A	G	5_172769749
rs3740360	chr10_94265734_A_C	C	A	10_94265734
rs3918226	chr7_150993088_C_T	C	T	7_150993088
rs45446698	chr7_99735325_T_G	G	T	7_99735325
rs4579095	chr4_173805484_A_G	G	A	4_173805484
rs4952673	chr2_43196731_G_A	A	G	2_43196731
rs6440006	chr3_141423849_G_A	A	G	3_141423849
rs6911024	chr6_31400674_T_C	T	C	6_31400674
rs9379084	chr6_7231610_G_A	G	A	6_7231610
rs9851257	chr3_123406864_T_A	T	A	3_123406864
rs10265133	chr7_45856005_G_T	G	T	7_45856005
rs10495563	chr2_9522081_G_A	A	G	2_9522081
rs10509669	chr_10_94210156_A_T	A	T	10_94210156
rs1112718	chr10_92719350_A_G	A	G	10_92719350
rs11708067	chr3_123346931_A_G	A	G	3_123346931
rs11893688	chr2_9555153_C_T	T	C	2_9555153
rs1203876	chr20_22560277_A_C	A	C	20_22560277
rs13231367	chr7_127869017_G_A	G	A	7_127869017
rs1411424	chr9_111130683_G_A	A	G	9_111130683
rs17034876	chr2_46257171_C_T	T	C	2_46257171
rs2131354	chr4_144678756_G_A	A	G	4_144678756
rs2168101	chr11_8233861_C_A	C	A	11_8233861
rs2168443	chr3_46905597_T_A	T	A	3_46905597
rs2174633	chr4_17916158_A_C	A	C	4_17916158
rs2237467	chr7_50665619_G_A	A	G	7_50665619
rs2418135	chr9_111139029_G_A	A	G	9_111139029
rs2647873	chr12_102687414_A_G	A	G	12_102687414
rs339969	chr15_60591082_C_A	A	C	15_60591082
rs34217484	chr13_48280414_T_A	A	T	13_48280414
rs34776209	chr7_23473474_C_T	C	T	7_23473474
rs35261542	chr6_20675561_C_A	A	C	6_20675561
rs3784789	chr15_74790211_C_G	G	C	15_74790211
rs4679760	chr3_156137629_C_G	G	C	3_156137629
rs4932373	chr15_90886057_A_C	A	C	15_90886057
rs5030938	chr10_69216160_C_T	T	C	10_69216160
rs560887	chr2_168906638_T_C	C	T	2_168906638
rs562974282	chr10_102441313_T_G	G	T	10_102441313
rs6467157	chr7_128020710_T_C	T	C	7_128020710
rs667515	chr11_69634308_G_C	G	C	11_69634308
rs6845999	chr4_144644674_C_T	T	C	4_144644674
rs6995390	chr8_76698777_A_T	T	A	8_76698777
rs71486610	chr10_122375287_G_C	C	G	10_122375287
rs72760655	chr9_114153934_C_A	C	A	9_114153934
rs75034466	chr6_34232038_C_T	T	C	6_34232038
rs75104038	chr6_34222327_G_A	A	G	6_34222327
rs75844534	chr15_38374916_C_A	C	A	15_38374916
rs76895963	chr12_4275678_T_G	G	T	12_4275678
rs9645500	chr10_69226967_T_G	G	T	10_69226967
rs9855896	chr3_14245650_A_G	G	A	3_14245650

### Sheet: TableS9
SNP	FinnGen SNPid	Effect Allele	Other Allele	FinnGen position
rs10734564	chr11_48138877_A_G	A	G	11_48138877
rs10830963	chr11_92975544_C_G	G	C	11_92975544
rs10895278	chr11_102224604_T_C	C	T	11_102224604
rs11051061	chr12_30761734_G_A	A	G	12_30761734
rs11641308	chr16_75278125_T_C	T	C	16_75278125
rs11778247	chr8_23545865_G_A	G	A	8_23545865
rs12461110	chr19_55809297_G_A	A	G	19_55809297
rs12909648	chr15_85681339_G_A	G	A	15_85681339
rs1533688	chr12_102378967_C_T	C	T	12_102378967
rs17033114	chr12_102729561_T_C	T	C	12_102729561
rs17367504	chr1_11802721_A_G	G	A	1_11802721
rs180438	chr12_46793477_G_A	G	A	12_46793477
rs2189234	chr4_105154341_T_G	G	T	4_105154341
rs2928148	chr15_41109352_G_A	A	G	15_41109352
rs2946179	chr5_158459619_T_C	C	T	5_158459619
rs2967676	chr19_8679402_A_C	A	C	19_8679402
rs2971669	chr7_44192179_C_T	T	C	7_44192179
rs304001	chr19_55912302_G_A	G	A	19_55912302
rs3184504	chr12_111446804_T_C	C	T	12_111446804
rs34471628	chr5_172769749_A_G	A	G	5_172769749
rs3740360	chr10_94265734_A_C	C	A	10_94265734
rs3918226	chr7_150993088_C_T	C	T	7_150993088
rs45446698	chr7_99735325_T_G	G	T	7_99735325
rs4579095	chr4_173805484_A_G	G	A	4_173805484
rs4952673	chr2_43196731_G_A	A	G	2_43196731
rs6440006	chr3_141423849_G_A	A	G	3_141423849
rs6911024	chr6_31400674_T_C	T	C	6_31400674
rs9379084	chr6_7231610_G_A	G	A	6_7231610
rs9851257	chr3_123406864_T_A	T	A	3_123406864
rs10265133	chr7_45856005_G_T	G	T	7_45856005
rs10495563	chr2_9522081_G_A	A	G	2_9522081
rs10509669	chr_10_94210156_A_T	A	T	10_94210156
rs1112718	chr10_92719350_A_G	A	G	10_92719350
rs11708067	chr3_123346931_A_G	A	G	3_123346931
rs11893688	chr2_9555153_C_T	T	C	2_9555153
rs1203876	chr20_22560277_A_C	A	C	20_22560277
rs13231367	chr7_127869017_G_A	G	A	7_127869017
rs1411424	chr9_111130683_G_A	A	G	9_111130683
rs17034876	chr2_46257171_C_T	T	C	2_46257171
rs2131354	chr4_144678756_G_A	A	G	4_144678756
rs2168101	chr11_8233861_C_A	C	A	11_8233861
rs2168443	chr3_46905597_T_A	T	A	3_46905597
rs2174633	chr4_17916158_A_C	A	C	4_17916158
rs2237467	chr7_50665619_G_A	A	G	7_50665619
rs2418135	chr9_111139029_G_A	A	G	9_111139029
rs2647873	chr12_102687414_A_G	A	G	12_102687414
rs339969	chr15_60591082_C_A	A	C	15_60591082
rs34217484	chr13_48280414_T_A	A	T	13_48280414
rs34776209	chr7_23473474_C_T	C	T	7_23473474
rs35261542	chr6_20675561_C_A	A	C	6_20675561
rs3784789	chr15_74790211_C_G	G	C	15_74790211
rs4679760	chr3_156137629_C_G	G	C	3_156137629
rs4932373	chr15_90886057_A_C	A	C	15_90886057
rs5030938	chr10_69216160_C_T	T	C	10_69216160
rs560887	chr2_168906638_T_C	C	T	2_168906638
rs562974282	chr10_102441313_T_G	G	T	10_102441313
rs6467157	chr7_128020710_T_C	T	C	7_128020710
rs667515	chr11_69634308_G_C	G	C	11_69634308
rs6845999	chr4_144644674_C_T	T	C	4_144644674
rs6995390	chr8_76698777_A_T	T	A	8_76698777
rs71486610	chr10_122375287_G_C	C	G	10_122375287
rs72760655	chr9_114153934_C_A	C	A	9_114153934
rs75034466	chr6_34232038_C_T	T	C	6_34232038
rs75104038	chr6_34222327_G_A	A	G	6_34222327
rs75844534	chr15_38374916_C_A	C	A	15_38374916
rs76895963	chr12_4275678_T_G	G	T	12_4275678
rs9645500	chr10_69226967_T_G	G	T	10_69226967
rs9855896	chr3_14245650_A_G	G	A	3_14245650
rs9267812	chr6_32160617_C_T			6_32160617
rs1012167	chr20_40530479_T_C	T	C	20_40530479
rs10181515	chr2_226154745_C_T	C	T	2_226154745
rs10221267	chr17_70468521_C_T	C	T	17_70468521
rs10265057	chr7_47236139_A_G	A	G	7_47236139
rs10283100	chr8_119583783_A_G	G	A	8_119583783
rs10437653	chr11_46276080_A_C	A	C	11_46276080
rs10872678	chr6_151718829_T_C	T	C	6_151718829
rs10883846	chr10_103198487_C_T	C	T	10_103198487
rs10935733	chr3_148905181_T_C	C	T	3_148905181
rs10985827	chr9_122939329_T_G	G	T	9_122939329
rs11042596	chr11_2097630_T_G	G	T	11_2097630
rs11055030	chr_12_127253153_C_T	C	G	12_127253153
rs11082304	chr18_23141009_G_T	T	G	18_23141009
rs112139215	chr7_73620229_C_A	C	A	7_73620229
rs1129156	chr19_40213169_T_C	C	T	19_40213169
rs11630479	chr15_98697252_G_A	G	A	15_98697252
rs116807401	chr4_134200566_T_C	T	C	4_134200566
rs11698914	chr20_32739337_C_G	C	G	20_32739337
rs11711420	chr3_183631222_T_G	G	T	3_183631222
rs1179494	chr2_36582353_G_C	G	C	2_36582353
rs11867479	chr17_70094066_C_T	C	T	17_70094066
rs11983722	chr7_46259049_A_T	A	T	7_46259049
rs12401656	chr1_42991096_G_A	A	G	1_42991096
rs12574749	chr11_32383809_C_A	C	A	11_32383809
rs1323438	chr9_116353252_T_C	T	C	9_116353252
rs13257363	chr8_141242481_G_A	G	A	8_141242481
rs13266210	chr8_41675996_A_G	G	A	8_41675996
rs13271368	chr8_125493898_C_T	C	T	8_125493898
rs134594	chr22_29072468_C_T	T	C	22_29072468
rs138715366	chr7_44206672_C_T	C	T	7_44206672
rs1415701	chr6_130024690_G_A	G	A	6_130024690
rs147110934	chr19_55482069_G_T	G	T	19_55482069
rs147957154	chr19_42926888_C_T	C	T	19_42926888
rs1480470	chr12_66018350_A_G	A	G	12_66018350
rs1482852	chr3_157080505_A_G	G	A	3_157080505
rs1547669	chr6_33807864_A_G	A	G	6_33807864
rs1724889	chr7_2701387_G_A	G	A	7_2701387
rs1801253	chr10_114045297_G_C	C	G	10_114045297
rs1818782	chr5_39424526_A_C	A	C	5_39424526
rs186606513	chr2_96816264_G_A	G	A	2_96816264
rs1981627	chr5_134502489_A_G	G	A	5_134502489
rs2045457	chr16_20034793_G_A	G	A	16_20034793
rs220193	chr21_42161198_A_G	G	A	21_42161198
rs222857	chr17_7261244_C_T	T	C	17_7261244
rs2229742	chr21_14966851_G_C	G	C	21_14966851
rs2274224	chr10_94279840_G_C	C	G	10_94279840
rs2280235	chr2_190979104_A_G	G	A	2_190979104
rs2282978	chr7_92635096_T_C	T	C	7_92635096
rs2306547	chr12_26724952_C_T	C	T	12_26724952
rs2306700	chr3_142404999_C_T	T	C	3_142404999
rs234864	chr11_2836067_G_A	G	A	11_2836067
rs2428362	chr17_7276955_C_T	T	C	17_7276955
rs2551347	chr2_23689531_C_T	C	T	2_23689531
rs255773	chr19_54219677_C_T	C	T	19_54219677
rs2779165	chr19_4915435_G_C	G	C	19_4915435
rs28365970	chr5_68289895_C_A	C	A	5_68289895
rs28457693	chr9_95455066_A_G	G	A	9_95455066
rs28505901	chr9_136346577_G_A	A	G	9_136346577
rs28544888	chr16_55707292_T_C	C	T	16_55707292
rs2889874	chr20_35127974_G_T	G	T	20_35127974
rs2908279	chr7_44135258_T_G	T	G	7_44135258
rs2934844	chr6_165728968_A_T	T	A	6_165728968
rs34036147	chr8_38508731_C_T	C	T	8_38508731
rs351930	chr5_52707563_A_T	A	T	5_52707563
rs3806315	chr1_214551325_G_A	A	G	1_214551325
rs3933326	chr9_120871670_A_G	A	G	9_120871670
rs40434	chr16_55665613_A_G	A	G	16_55665613
rs41311445	chr22_41674370_A_C	C	A	22_41674370
rs41355649	chr19_33299650_G_A	A	G	19_33299650
rs4144829	chr4_17902031_C_T	C	T	4_17902031
rs4350272	chr10_24767189_A_G	A	G	10_24767189
rs4444073	chr11_10310117_A_C	C	A	11_10310117
rs4511593	chr17_7552219_C_T	C	T	17_7552219
rs4719648	chr7_2717198_T_C	C	T	7_2717198
rs4953353	chr2_46340137_G_T	T	G	2_46340137
rs5030317	chr11_32388791_C_G	C	G	11_32388791
rs516246	chr19_48702915_C_T	C	T	19_48702915
rs55958435	chr15_96309409_A_G	A	G	15_96309409
rs56188432	chr2_157550353_A_G	G	A	2_157550353
rs59084784	chr7_22699943_C_A	A	C	7_22699943
rs6026449	chr20_58697561_T_C	T	C	20_58697561
rs6033062	chr20_11226771_T_A	A	T	20_11226771
rs6040076	chr20_10678234_G_C	C	G	20_10678234
rs61830764	chr1_212116634_G_A	G	A	1_212116634
rs61885091	chr11_69945846_G_A	A	G	11_69945846
rs62496903	chr8_6589417_C_T	T	C	8_6589417
rs6533183	chr4_105212027_C_T	C	T	4_105212027
rs6568554	chr6_108969116_C_A	A	C	6_108969116
rs6569647	chr6_130016121_T_C	T	C	6_130016121
rs6575803	chr14_100791418_C_T	T	C	14_100791418
rs6582623	chr12_46219611_T_C	C	T	12_46219611
rs670523	chr1_155908941_A_G	G	A	1_155908941
rs6871635	chr5_134494704_A_G	G	A	5_134494704
rs6911621	chr6_35561248_C_T	T	C	6_35561248
rs6925689	chr6_126544738_T_C	C	T	6_126544738
rs6930558	chr6_141557783_G_T	T	G	6_141557783
rs7076938	chr10_114029616_C_T	T	C	10_114029616
rs708122	chr1_228029296_C_A	C	A	1_228029296
rs7183988	chr15_90885359_T_G	G	T	15_90885359
rs7223535	chr17_30884649_G_A	G	A	17_30884649
rs72480273	chr1_161675081_A_C	C	A	1_161675081
rs72656010	chr8_56209656_T_C	C	T	8_56209656
rs72681869	chr14_50188639_G_C	G	C	14_50188639
rs7285579	chr22_46046100_C_T	T	C	22_46046100
rs73143584	chr20_63814349_G_A	G	A	20_63814349
rs732563	chr8_23488013_T_C	T	C	8_23488013
rs73354194	chr17_81948071_T_C	T	C	17_81948071
rs7402983	chr15_98650047_A_C	A	C	15_98650047
rs753381	chr20_41168825_T_C	C	T	20_41168825
rs754868	chr2_42958392_A_G	A	G	2_42958392
rs76094073	chr6_108966833_C_G	G	C	6_108966833
rs7744700	chr6_53484603_T_A	T	A	6_53484603
rs7772579	chr6_151721367_A_C	A	C	6_151721367
rs7808457	chr7_22758646_T_A	A	T	7_22758646
rs7819593	chr8_105102944_T_C	T	C	8_105102944
rs78378222	chr17_7668434_T_G	G	T	17_7668434
rs7854962	chr9_94138223_C_G	C	G	9_94138223
rs7903146	chr10_112998590_C_T	T	C	10_112998590
rs7968682	chr12_65978100_G_T	G	T	12_65978100
rs80278614	chr1_118869694_G_A	G	A	1_118869694
rs8106042	chr19_7161838_C_G	C	G	19_7161838
rs854037	chr5_57795956_A_G	A	G	5_57795956
rs8756	chr12_65965972_C_A	C	A	12_65965972
rs905938	chr1_155018913_T_C	C	T	1_155018913
rs9318511	chr13_78027278_A_C	C	A	13_78027278
rs9348981	chr6_35719472_T_G	T	G	6_35719472
rs9366778	chr6_31301396_G_A	G	A	6_31301396
rs9549046	chr13_40073069_A_G	A	G	13_40073069
rs962554	chr6_142413067_T_C	T	C	6_142413067
rs9657468	chr8_141352291_G_T	T	G	8_141352291
rs9909342	chr17_27325249_G_A	A	G	17_27325249
rs9912553	chr17_82001827_C_G	G	C	17_82001827
